# Integrating stakeholder perspectives in modeling routine data for therapeutic decision-making

**DOI:** 10.64898/2026.02.18.26346074

**Authors:** Michelle Pfaffenlehner, Andrea Dreßing, Dietrich Knoerzer, Markus Wagner, Peter Heuschmann, André Scherag, Harald Binder, Nadine Binder, the EVA4MII project

## Abstract

**Background:** Routinely collected health data are increasingly used to generate real-world evidence for therapeutic decision-making. Yet, stakeholders, including clinicians, pharmaceutical industry representatives, patient advocacy groups, and statisticians, prioritize different aspects of data quality, analysis, and interpretation. Without explicit consideration of these perspectives, analyses risk being fragmented, misaligned with end-user needs, or lacking transparency.

**Methods:** We developed a stakeholder-inclusive conceptual framework for modeling routine health data, informed by an interdisciplinary workshop and supported by targeted literature examples. The framework maps stakeholder priorities to methodological requirements and identifies analytical strategies that enable integration of diverse perspectives.

**Results:** Clinicians prioritize interpretability and clinical relevance; the pharmaceutical industry emphasizes regulatory compliance and real-world evidence generation; patient groups highlight transparency, inclusion of patient-reported outcomes, and privacy protection; and statisticians focus on bias control and methodological rigor. Our framework illustrates how these priorities can be explicitly incorporated into modeling strategies. Multistate models exemplify a methodological approach that operationalizes these requirements by capturing dynamic disease trajectories, integrating intermediate outcomes, and offering graphical interpretability. Beyond specific methodological choices, clinical research relies fundamentally on statistical expertise. Depending on the research goal, statisticians’ roles can range from providing statistical consultations for standard analyses to applying or adapting advanced methods for more complex analyses to developing new methods for research questions that require novel approaches due to their specific characteristics.

**Conclusions:** The stakeholder-inclusive framework provides methodological guidance for designing analyses of routine health data that are clinically meaningful, scientifically rigorous, and socially acceptable. By aligning the research question with the intended perspective from the beginning, it supports more robust and transparent evidence generation, with multistate models serving as a flexible tool to operationalize this integration.
