## Additional file 1 for "Integrating stakeholder perspectives in modeling routine data for therapeutic decision-making"

### Sheet: Tabelle1
Research Topic	Definition	Example Articles	Study objective	Main Perspective addressed	Clinical Domain	Data Source
Healthcare pathway	Cross-sectional patient pathway from initial contact with medical doctor to care completion for any disease, including diagnoses, treatments, hospital re-admissions or death.	Binder et al. (2022)	Methodological article on clinical pathway similarity between two groups of individuals with urological use case	statistical, clinical	Urology	claims data
		Gasperoni et al. (2017)	Evaluation of different risk factors on multiple hospital readmissions, home care activations or ICU readmission and death	clinical	Cardiology	administrative data
		Keogh et al. (2023)	Methodological article on estimating the distribution of length of stay in multi-state-models conditional on the complete pathway applied to COVID 19 patients	statistical, clinical	Infectious disease	prospective cohort data
		Mortensen et al. (2022)	Investigation of the excess of length of stay in patients with hospital-aquired bacteraemia and readmission rates in patients discharged alive	clinical	Infectious disease	EHR data
		Möllenhoff et al. (2024)	Methodological articel on similarity between two or more competing risk models with urological use case	statistical, clinical	Urology	EHR data
Treatment pathway	Course of medical treatment and interventions prescribed for patients with a particular disease	Peng et al. (2023)	Impact of treatment on clinical outcomes within a complex infection trajectory	clinical, pharmaceutical	Infectious disease	MIMIC IV (EHR data)
		Skourlis et al. (2023)	Multiple research questions with increasing complexity on the use case of women with breast cancer under antidepressants medication over time	clinical	Oncology	registry
Multiple diseases and disease progression	Disease trajectories from one to multiple diseases with respect to patient outcomes and diesease progression, e.g., transitioning between severity stages	Dessi et al. (2020)	Estimation of transition probabilities and length of stay in complete evolution process of disease to discover possible influencing factors	clinical	Infectious disease	prospective cohort data
		Han et al. (2025)	Exploring the role of genetic risk in the development and prognosis of stroke	clinical	Neurology	Biobank
		Kinoshita et al. (2021)	Evaluation of prognostic factors for disease severity progression based on transition probabilities	clinical	Ophthalmology	survey data
		Li et al. (2024)	Evaluation of adverse outcomes associated with diabetes and investigate possible effects of factors associated with the progression	clinical	Endocrinology	EHR Data
		Luo et al. (2022)	Evaluating the impact of air pollutants on the trajectory of cardiometabolic diseases	clinical	Cardiology	Biobank
		Lyons et al. (2022)	Examining clinical courses (progression) and patient outcomes (e.g. death, discharge) for better informed planing and allocation of recources due to resource constraints	clinical	Nephrology	EHR data
		Qiao et al. (2021)	Investigation of the effect of depressive symptoms on the risk of different diseases or death	patient, clincial	Cardiology	survey data
		Sutradhar et al. (2021)	Investigation of progression in symptom severity among cancer patients using PROMs	patient, clincial	Oncology	administrative data, PROM
		Tate et al. (2023)	Estimating the sojourn time across dementia stages, institutionalizations and mortality	clinical	Neurology	prospective cohort data, registry
Treatment comparison	Comparing two or more treatments with respect to outcomes such as discharge, mortality and readmission	Martinuka et al. (2023)	Methodological article: Estimation of treatment effects on clinical severity status ranging from discharge home to in-hospital death	statistical, clinical	Infectious disease	EHR data
		Wu et al. (2025)	Comparing long term effectiveness of two treatments on the clinical trajectory of chronic hepatits B patients	clinical	Hepatology	administrative data
Safety Analysis	Adverse events of medical interventions such as treatments, medications and procedures	Bluhmki et al. (2019)	Evaluation of medication discontinuation on the risk of spontaneous abortion	clinical	Gynaecology	prospective cohort data
		James et al. (2019)	Characterisations of patient trajectories through different adverse event states after cell transplant, quantifying transition rates and identifiying patient characteristics associated with the different rates	pharmaceutical	Hematology	registry
